# Calibration of transmission-dynamic infectious disease models: a scoping review and reporting framework

**DOI:** 10.1101/2025.03.09.25323613

**Authors:** Emmanuelle A. Dankwa, Léa Cavalli, Ruchita Balasubramanian, Melike Hazal Can, Hening Cui, Katherine M. Jia, Yunfei Li, Sylvia K. Ofori, Nicole A. Swartwood, Carrie Wade, Caroline O. Buckee, Jeffrey W. Imai-Eaton, Nicolas A. Menzies

## Abstract

**Objective/Background:** Transmission-dynamic models are commonly used to study infectious disease epidemiology. Calibration involves identifying model parameter values that align model outputs with observed data or other evidence. Inaccurate calibration and inconsistent reporting produce inference errors and limit reproducibility, compromising confidence in modeled results. No standardized framework exists for reporting on calibration of infectious disease models, and an understanding of current calibration approaches is lacking.

**Methods:** We developed a 15-item framework for reporting calibration practices and applied it in a scoping review to assess calibration approaches and evaluate reporting comprehensiveness in transmission-dynamic models of tuberculosis, HIV and malaria published between January 1, 2018, and January 16, 2024. We searched relevant databases and websites to identify eligible publications, including peer-reviewed studies where these models were calibrated to empirical data or published estimates.

**Results:** We identified 411 eligible studies encompassing 419 models, with 74% (n=309) being compartmental models and 20% (n=82) individual-based models (IBMs). The predominant analytical purpose was to evaluate interventions (71% of models, n=298). Parameters were calibrated mainly because they were unknown or ambiguous (40%, n=168), or because determining their value was relevant to the scientific question beyond being necessary to run the model (20%, n=85). The choice of calibration method was significantly associated with model structure (p-value<0.001) and stochasticity (p-value=0.006), with approximate Bayesian computation more frequently used with IBMs and Markov-Chain Monte Carlo with compartmental models. Regarding reporting comprehensiveness, all 15 framework items in the framework were reported in 4% (n=18) of models; 11-14 items in 66% (n=277), and 10 or fewer items in 28% (n= 124). Implementation code was the least reported, available in only 20% (n=82) of models.

**Conclusions:** Reporting on calibration is heterogeneous in recent infectious disease modeling literature. Our proposed framework for reporting of calibration approaches could support improved reproducibility and credibility of modeled analyses.

**Author Summary:** Calibration, the identification of parameter values so that model outcomes are consistent with observed data or other evidence, is often employed in the process of obtaining model results to inform health decision making. Despite its importance, there has not been a standardized framework for reporting how calibration is conducted in infectious disease modeling studies. This has led to inconsistent reporting practices and challenges in reproducing model results, potentially compromising confidence in their validity. We developed a calibration reporting framework, based on best practices found in the literature and informed by our expertise in conducting calibration. To assess calibration practices and their reporting, we applied our framework in a scoping review of 419 infectious disease transmission models of HIV, TB and malaria published between 2018 and 2024. Most models reviewed were compartmental (74%) or individual-based (20%), and the choice of calibration methods was associated with model structure and stochasticity. Calibration was conducted predominantly in the context of models aimed at evaluating the impact of disease control interventions, highlighting the role of calibration in decision making. Parameters were calibrated mainly because they were unknown or ambiguous, or because reporting their value was relevant to the scientific question beyond just being necessary to run the model. The comprehensiveness of calibration reporting varied across models, with most models omitting 1 to 5 items in the framework. Accessible implementation code was the most underreported, with only 20% of models including it. Our proposed framework could serve as a tool to standardize calibration reporting, thereby enhancing the transparency and reproducibility of calibration processes in transmission-dynamic models.
