## Supplementary material for "Calibration of transmission-dynamic infectious disease models: a scoping review and reporting framework": Sheet S2

### Sheet: Table 2
Field	Options	Count	Percentage
0.1 Year published	2018	73	17.4
0.1 Year published	2019	60	14.3
0.1 Year published	2020	76	18.1
0.1 Year published	2021	77	18.4
0.1 Year published	2022	71	16.9
0.1 Year published	2023	60	14.3
0.1 Year published	2024	2	0.5
0.2 Disease type	HIV	214	51.1
0.2 Disease type	Malaria	67	16
0.2 Disease type	TB	149	35.6
0.3 Model type	Compartmental	309	73.7
0.3 Model type	Individual-based	82	19.6
0.3 Model type	Hawkes Process	1	0.2
0.3 Model type	Not reported	23	5.5
0.3 Model type	Other	4	1
0.4 Stochasticity in model	Deterministic model	149	35.6
0.4 Stochasticity in model	Stochastic model	91	21.7
0.4 Stochasticity in model	Not reported	179	42.7
A.1 Scientific problem being solved (what is the purpose of calibration?)	Assess impact of model assumptions	37	8.8
A.1 Scientific problem being solved (what is the purpose of calibration?)	Evaluate interventions	298	71.1
A.1 Scientific problem being solved (what is the purpose of calibration?)	Predict disease trends	102	24.3
A.1 Scientific problem being solved (what is the purpose of calibration?)	Understand disease mechanisms (e.g., through inference on a parameter)	161	38.4
B.1.1. Beliefs or evidence	Prior knowledge is incorporated for at least one parameter to be calibrated; e.g., as a prior distribution over the parameter.	263	62.8
B.1.1. Beliefs or evidence	No prior knowledge is incorporated for parameters to be calibrated.	13	3.1
B.1.1. Beliefs or evidence	Not reported	143	34.1
B.1.2. Choice of parameters to calibrate	All parameters	12	2.9
B.1.2. Choice of parameters to calibrate	Subset of parameters	384	91.6
B.1.2. Choice of parameters to calibrate	Not reported	23	5.5
B.1.3. What justification was provided for choice of parameters to calibrate? Only for studies which calibrated a subset of parameters.	Parameters are relevant to question of interest.	60	14.3
B.1.3. What justification was provided for choice of parameters to calibrate? Only for studies which calibrated a subset of parameters.	Parameters are uncertain.	143	34.1
B.1.3. What justification was provided for choice of parameters to calibrate? Only for studies which calibrated a subset of parameters.	Parameters are relevant to question of interest.; Parameters are uncertain.	25	6
B.1.3. What justification was provided for choice of parameters to calibrate? Only for studies which calibrated a subset of parameters.	Not reported	190	45.3
B.1.3. What justification was provided for choice of parameters to calibrate? Only for studies which calibrated a subset of parameters.	Other	1	0.2
B.1.4. How many parameters were calibrated?	Single	15	3.6
B.1.4. How many parameters were calibrated?	Multiple	389	92.8
B.1.4. How many parameters were calibrated?	Not reported	15	3.6
B.2.1. Type of data used for defining calibration targets	Prevalence	201	48
B.2.1. Type of data used for defining calibration targets	Notifications / diagnoses	193	46.1
B.2.1. Type of data used for defining calibration targets	Incidence	176	42
B.2.1. Type of data used for defining calibration targets	Treatment and treatment outcomes (e.g., mortality, recovery)	165	39.4
B.2.1. Type of data used for defining calibration targets	Demographic (e.g., population size, sex and age distribution)	118	28.2
B.2.1. Type of data used for defining calibration targets	Contact/exposure (e.g., number of sexual partners, number of mosquito bites)	64	15.3
B.2.1. Type of data used for defining calibration targets	Climate (e.g., temperature, humidity, rainfall)	23	5.5
B.2.1. Type of data used for defining calibration targets	Time to event	9	2.1
B.2.1. Type of data used for defining calibration targets	Transmission rate / potential	9	2.1
B.2.1. Type of data used for defining calibration targets	Disease severity/ clinical status	7	1.7
B.2.1. Type of data used for defining calibration targets	Spatial	3	0.7
B.2.1. Type of data used for defining calibration targets	Cost	1	0.2
B.2.1. Type of data used for defining calibration targets	Effect sizes from trials	1	0.2
B.2.1. Type of data used for defining calibration targets	Other	9	2.1
B.2.1. Type of data used for defining calibration targets	Not reported	3	0.7
B.2.2. Resolution of data used for defining calibration targets	Empirical data or statistical summaries of empirical data (e.g., WHO case notification data)	255	60.9
B.2.2. Resolution of data used for defining calibration targets	Empirical data or statistical summaries of empirical data (e.g., WHO case notification data) ; Modeled estimates (e.g., WHO TB incidence estimates)	104	24.8
B.2.2. Resolution of data used for defining calibration targets	Modeled estimates (e.g., WHO TB incidence estimates)	38	9.1
B.2.2. Resolution of data used for defining calibration targets	Not reported	22	5.3
B.2.3. How many calibration targets were used for estimation?	Multiple	300	71.6
B.2.3. How many calibration targets were used for estimation?	Not reported	9	2.1
B.2.3. How many calibration targets were used for estimation?	Single	110	26.3
C.1. Number of steps	Calibration was done as a single step (i.e., all parameters were calibrated at once).	138	32.9
C.1. Number of steps	Calibration was done sequentially: different parameters (or subsets of parameters) were calibrated over multiple rounds.	96	22.9
C.1. Number of steps	Not reported	185	44.2
C.2.1. Name of calibration algorithm	Least squares estimation	83	19.8
C.2.1. Name of calibration algorithm	Markov Chain Monte Carlo	67	16
C.2.1. Name of calibration algorithm	Maximum likelihood estimation	32	7.6
C.2.1. Name of calibration algorithm	Approximate Bayesian Computation (ABC)	30	7.2
C.2.1. Name of calibration algorithm	Manual (hand-tuning)	20	4.8
C.2.1. Name of calibration algorithm	Incremental Mixture Importance Sampling (IMIS)	15	3.6
C.2.1. Name of calibration algorithm	Sequential Monte Carlo (SMC)	12	2.9
C.2.1. Name of calibration algorithm	Sampling importance resampling (SIR)	9	2.1
C.2.1. Name of calibration algorithm	Approximate Bayesian Computation Sequential Monte Carlo (ABC-SMC)	7	1.7
C.2.1. Name of calibration algorithm	History matching with emulation (HME)	7	1.7
C.2.1. Name of calibration algorithm	Nelder-Mead algorithm	6	1.4
C.2.1. Name of calibration algorithm	Grey Wolf Optimizer (GWO)	3	0.7
C.2.1. Name of calibration algorithm	Likelihood-based estimation	3	0.7
C.2.1. Name of calibration algorithm	Approximate Bayesian Computation Markov Chain Monte Carlo (ABC-MCMC)	2	0.5
C.2.1. Name of calibration algorithm	Broyden-Fletcher-Goldfarb-Shanno algorithm	2	0.5
C.2.1. Name of calibration algorithm	Genetic algorithm	2	0.5
C.2.1. Name of calibration algorithm	Parallel Simultaneous perturbation Optimisation (PSPO)	2	0.5
C.2.1. Name of calibration algorithm	Adaptive population Monte Carlo Approximate Bayesian Computation (APMC-ABC)	1	0.2
C.2.1. Name of calibration algorithm	Approximate Bayesian Computation Accept-Reject Random sampling (ABC-RS)	1	0.2
C.2.1. Name of calibration algorithm	Coordinate descent algorithm	1	0.2
C.2.1. Name of calibration algorithm	Deviance-based loss	1	0.2
C.2.1. Name of calibration algorithm	Laplace approximation	1	0.2
C.2.1. Name of calibration algorithm	Levenberg-Marquardt optimization algorithm	1	0.2
C.2.1. Name of calibration algorithm	Local sequential quadratic programming (DESQP) optimization algorithm	1	0.2
C.2.1. Name of calibration algorithm	Maximum-a-Posteriori estimation	1	0.2
C.2.1. Name of calibration algorithm	Mean square error with threshold	1	0.2
C.2.1. Name of calibration algorithm	Method of moments	1	0.2
C.2.1. Name of calibration algorithm	Minimum Step Deviation	1	0.2
C.2.1. Name of calibration algorithm	Minimum contrast estimation	1	0.2
C.2.1. Name of calibration algorithm	Root Mean Squared (RMS) deviation	1	0.2
C.2.1. Name of calibration algorithm	Other	24	5.7
C.2.1. Name of calibration algorithm	Not reported	98	23.4
C.2.2 calibration algorithm Family	Least squares estimation	83	19.8
C.2.2 calibration algorithm Family	Markov Chain Monte Carlo	67	16
C.2.2 calibration algorithm Family	Approximate Bayesian Computation (ABC)	40	9.5
C.2.2 calibration algorithm Family	Maximum likelihood estimation	32	7.6
C.2.2 calibration algorithm Family	Manual (hand-tuning)	20	4.8
C.2.2 calibration algorithm Family	Incremental Mixture Importance Sampling (IMIS)	15	3.6
C.2.2 calibration algorithm Family	Sequential Monte Carlo (SMC)	12	2.9
C.2.2 calibration algorithm Family	Sampling importance resampling (SIR)	9	2.1
C.2.2 calibration algorithm Family	History matching with emulation (HME)	7	1.7
C.2.2 calibration algorithm Family	Nelder-Mead algorithm	6	1.4
C.2.2 calibration algorithm Family	Grey Wolf Optimizer (GWO)	3	0.7
C.2.2 calibration algorithm Family	Likelihood-based estimation	3	0.7
C.2.2 calibration algorithm Family	Broyden-Fletcher-Goldfarb-Shanno algorithm	2	0.5
C.2.2 calibration algorithm Family	Genetic algorithm	2	0.5
C.2.2 calibration algorithm Family	Parallel Simultaneous perturbation Optimisation (PSPO)	2	0.5
C.2.2 calibration algorithm Family	Coordinate descent algorithm	1	0.2
C.2.2 calibration algorithm Family	Deviance-based loss	1	0.2
C.2.2 calibration algorithm Family	Laplace approximation	1	0.2
C.2.2 calibration algorithm Family	Levenberg-Marquardt optimization algorithm	1	0.2
C.2.2 calibration algorithm Family	Local sequential quadratic programming (DESQP) optimization algorithm	1	0.2
C.2.2 calibration algorithm Family	Maximum-a-Posteriori estimation	1	0.2
C.2.2 calibration algorithm Family	Mean square error with threshold	1	0.2
C.2.2 calibration algorithm Family	Method of moments	1	0.2
C.2.2 calibration algorithm Family	Minimum Step Deviation	1	0.2
C.2.2 calibration algorithm Family	Minimum contrast estimation	1	0.2
C.2.2 calibration algorithm Family	Root Mean Squared (RMS) deviation	1	0.2
C.2.2 calibration algorithm Family	Other	24	5.7
C.2.2 calibration algorithm Family	Not reported	98	23.4
C.3. Is calibration implementation (code) available in an open-access repository?	Link reported and accessible	82	19.6
C.3. Is calibration implementation (code) available in an open-access repository?	Link reported but inaccessible	9	2.1
C.3. Is calibration implementation (code) available in an open-access repository?	Not reported	328	78.3
C.4. Goodness-of-fit (GOF) measure employed within calibration algorithm	Ad-hoc distance function (as in Approximate Bayesian Computation or least squares)	115	27.4
C.4. Goodness-of-fit (GOF) measure employed within calibration algorithm	Data likelihood	93	22.2
C.4. Goodness-of-fit (GOF) measure employed within calibration algorithm	Not reported	181	43.2
C.4. Goodness-of-fit (GOF) measure employed within calibration algorithm	Not clear	8	1.9
C.4. Goodness-of-fit (GOF) measure employed within calibration algorithm	Other	22	5.3
C.5. What programming language was used for calibration?	R	110	26.3
C.5. What programming language was used for calibration?	Python	23	5.5
C.5. What programming language was used for calibration?	Matlab	84	20
C.5. What programming language was used for calibration?	Julia	1	0.2
C.5. What programming language was used for calibration?	C++	33	7.9
C.5. What programming language was used for calibration?	Not reported	181	43.2
C.5. What programming language was used for calibration?	Other	21	5
C.6. Do authors list any programming packages used for calibration?	Yes	100	23.9
C.6. Do authors list any programming packages used for calibration?	No	319	76.1
D.1. Nature of calibration results	Point estimate (single parameter / parameter set)	174	41.5
D.1. Nature of calibration results	Sample estimate (multiple parameter sets)	189	45.1
D.1. Nature of calibration results	Distribution estimate (a distribution function which generates parameter values)	1	0.2
D.1. Nature of calibration results	Not reported	55	13.1
D.2. How are calibration results reported?	Numerical: e.g. as value(s).	40	9.5
D.2. How are calibration results reported?	Graphical: e.g., as a plot of calibrated model trend versus calibration targets.	53	12.6
D.2. How are calibration results reported?	Numerical: e.g. as value(s).; Graphical: e.g., as a plot of calibrated model trend versus calibration targets.	311	74.2
D.2. How are calibration results reported?	Calibration results are not reported.	15	3.6
D.3. How is uncertainty in calibration outputs reported?	Numerical: As uncertainty intervals around estimates or model outputs. e.g., 95% CI: 1.5 - 4.5.	52	12.4
D.3. How is uncertainty in calibration outputs reported?	Graphical: As a plot. E.g., a line with shaded areas indicating uncertainty intervals	64	15.3
D.3. How is uncertainty in calibration outputs reported?	Numerical: As uncertainty intervals around estimates or model outputs. e.g., 95% CI: 1.5 - 4.5.; Graphical: As a plot. E.g., a line with shaded areas indicating uncertainty intervals	170	40.6
D.3. How is uncertainty in calibration outputs reported?	Uncertainty in calibration outputs is not reported.	133	31.7
D.4. What is the size of the calibration output?	[Number provided]	309	73.7
D.4. What is the size of the calibration output?	Not reported	110	26.3
