## Supplementary material for "Calibration of transmission-dynamic infectious disease models: a scoping review and reporting framework": Data extraction form

### Sheet: Summaries 
DATA EXTRACTION FORM FOR CALIBRATION CONDUCT AND REPORTING SCOPING REVIEW
Field	Categories
0. General
0.1 Year published	2018
	2019
	2020
	2021
	2022
	2023
0.2 Disease type	TB
	HIV
	Malaria
0.3 Model structure	Compartmental
	Individual-based
	Hawkes Process
	Not reported
	Other
0.4 Stochasticity in model	Deterministic model
	Stochastic model
	Not reported
0.5 Study DOI
0.6 Full title
0.7 Study setting (what country/countries is study focused on?)
A. Purpose
A.1 Scientific problem being solved (what is the purpose of calibration?)	Understand disease mechanisms (e.g., through inference on a parameter)
	Evaluate interventions
	Predict disease trends
	Assess impact of model assumptions
B. Inputs
B.1. Parameter inputs
B.1.1. Beliefs or evidence	Prior knowledge is incorporated for at least one parameter to be calibrated; e.g., as a prior distribution for a parameter
	No prior knowledge is incorporated for parameters to be calibrated.
	Not reported
B.1.2. Choice of parameters to calibrate	All parameters
	Subset of parameters
	Not reported
B.1.3. What justification was provided for choice of parameters to calibrate? Only for studies which calibrated a subset of parameters.	Parameters are relevant to question of interest.
	Parameters are uncertain.
	Not reported
	Other
B.1.4. How many parameters were calibrated?	Single
	Multiple
	Not reported
B.2. Calibration targets
B.2.1. Type of data used for defining calibration targets	Climate (e.g., temperature, humidity, rainfall)
	Contact/exposure (e.g., number of sexual partners, number of mosquito bites)
	Cost
	Demographic (e.g., population size, sex and age distribution)
	Effect sizes from trials
	Incidence
	Notifications / diagnoses
	Prevalence
	Spatial
	Treatment and treatment outcomes (e.g., mortality, recovery)
	Not reported
	Other
B.2.2. Resolution of data used for defining calibration targets	Empirical data or statistical summaries of empirical data (e.g., WHO case notification data)
	Modeled estimates (e.g., WHO TB incidence estimates)
	Not reported
B.2.3. How many calibration targets were used for estimation?	Single
	Multiple
	Not reported
C. Process
C.1. Number of steps	Calibration was done as a single step (i.e., all parameters were calibrated at once).
	Calibration was done sequentially: different parameters (or subsets of parameters) were calibrated over multiple rounds
	Not reported
C.2. Name of calibration algorithm	Markov Chain Monte Carlo
	Approximate Bayesian Computation
	Maximum likelihood estimation
	Least squares estimation
	Manual (hand-tuning)
	Not reported
	Other
C.3. Is calibration implementation (code) available in an open-access repository?	Link reported and accessible
	Link reported but inaccessible
	Not reported
C.4. Goodness-of-fit (GOF) measure employed within calibration algorithm.	Ad-hoc distance function (as in Approximate Bayesian Computation or least squares)
	Data likelihood
	Not reported
	Not clear
	Other
C.5. What programming language was used for calibration?	R
	Python
	Matlab
	Julia
	C++
	Not reported
	Other
C.6. Do authors list any programming packages used for calibration?	Yes
	No
D. Output
D.1. Nature of calibration outputs	Point estimate (single parameter / parameter set)
	Sample estimate (multiple parameter sets)
	Distribution estimate (a distribution function which generates parameter values)
	Not reported
	Other
D.2. How are calibration outputs reported?	Numerical: e.g. as value(s)
	Graphical: e.g., as a plot of calibrated model trend versus calibration targets
	Calibration results are not reported.
	Other
D.3. How is uncertainty in calibration outputs reported?	Numerical: As uncertainty intervals around estimates or model outputs. e.g., 95% CI: 1.5 - 4.5
	Graphical: As a plot; e.g., a line with shaded areas indicating uncertainty intervals
	Uncertainty in calibration outputs is not reported.
D.4. What is the size of the calibration output?	[State number provided, if reported]
	Not reported
